# Plasma proteome demonstrates sex-specific associations with mental health risks in adolescents

**DOI:** 10.1101/2024.12.16.24319062

**Authors:** Alexey M. Afonin, Aino-Kaisa Piironen, Jordi Julvez, Irene van Kamp, Katja M. Kanninen

**Affiliations:** A.I. Virtanen Institute for Molecular Sciences, University of Eastern Finland, Kuopio, Finland; Clinical and Epidemiological Neuroscience (NeuroÈpia), Institut d’Investigació Sanitària Pere Virgili (IISPV), 43204 Reus, Spain; ISGlobal, Barcelona, Spain; CIBER Epidemiología y Salud Pública (CIBEREsp), Madrid, Spain; Centre for Sustainability, Environment and Health, National Institute for Public Health and the Environment, Bilthoven, the Netherlands

## Abstract

Adolescence is a critical developmental period marked by significant physiological, psychological, and behavioural changes. Sex-specific biological factors can play a major role in their progression. Liquid chromatography – tandem mass spectrometry proteomic analysis was used to measure the plasma proteome abundances in 197 adolescents (11-16 years old) from the WALNUTs cohort. Orthogonal partial least squares discriminant analysis (OPLS-DA) revealed clear sex-based proteomic distinctions, with 76 proteins significantly differing between males and females after correcting for age and BMI. Gene Ontology enrichment analysis of these proteins highlighted pathways related to cell adhesion and extracellular matrix organization reflecting sex-specific developmental trajectories during puberty. Bioinformatic analysis revealed 37 proteins significantly associated with the total score of the Strengths and Difficulties Questionnaire (SDQ), with additional sex-specific associations emerging in subgroup analyses. Plasma protein abundancies in males exhibited stronger correlations with SDQ externalizing subscale scores, while in females the associations with the internalizing score were more prominent, consistent with known behavioural sex differences. Immune response and blood coagulation pathways were implicated in these associations, particularly in females, while no significant pathway enrichment was observed for males. These findings highlight both shared and sex-specific proteomic features associated with the SDQ scores in adolescents, emphasising the need to consider sex differences in proteomic studies. The results provide a critical step toward identifying biomarkers and pathways underlying sex-specific psychological and developmental processes in adolescence.
