## Supplementary file 1 for "Plasma proteome demonstrates sex-specific associations with mental health risks in adolescents"

A0A075B6H9
A0A075B6I0
A0A075B6I1
A0A075B6I4
A0A075B6J9
A0A075B6K0
A0A075B6K4
A0A075B6K5
A0A075B6Q5
A0A075B6R2
A0A075B6R9;A0A0C4DH68
A0A075B6S2;A2NJV5
A0A087WSX0
A0A087WSY6
A0A087WSZ0
A0A087WW87;P01614
A0A096LP55;P07919
A0A0A0MRZ8;P04433
A0A0A0MS14
A0A0A0MS15
A0A0B4J1U7
A0A0B4J1V0
A0A0B4J1V1
A0A0B4J1V2
A0A0B4J1V6
A0A0B4J1X5
A0A0B4J1X8
A0A0B4J1Y9
A0A0B4J2D9;P0DP09
A0A0C4DH24
A0A0C4DH25
A0A0C4DH29
A0A0C4DH31
A0A0C4DH32
A0A0C4DH33
A0A0C4DH34
A0A0C4DH35
A0A0C4DH36
A0A0C4DH38
A0A0C4DH41;P01824;P01825;P06331;P0DP06;P0DP08
A0A0C4DH43
A0A0C4DH67
A0A0C4DH73;P01611
A0A0J9YX35
A0A0J9YXX1
A0AV02
A0M8Q6
A1L4H1
A4D1E9
A5A3E0
A6NCI4
A6NGU5;P19440;P36268
A6NHN6;A6NJ64;A6NJU9;A8MRT5;C9JG80;E5RHQ5;E9PIF3;E9PQR5;F8W0I5;F8W1W9;F8WFD2;Q92617
A6NMY6;P07355
A6QL64;Q5JPF3;Q8N2N9
A7E2Y1
B2RUZ4
B9A064
Cont_O43790;O43790
Cont_O46375
Cont_O76013;O76013
Cont_P00330
Cont_P00735
Cont_P00761
Cont_P01030
Cont_P01044;Cont_P01045
Cont_P01267
Cont_P01966
Cont_P02440
Cont_P02441
Cont_P02444;Cont_P02445
Cont_P02453
Cont_P02533;P02533
Cont_P02534
Cont_P02538;P02538
Cont_P02539
Cont_P02662
Cont_P02668
Cont_P02769
Cont_P04259;P04259
Cont_P04264;P04264
Cont_P06868
Cont_P07589
Cont_P08727;P08727
Cont_P08779;P08779
Cont_P12260
Cont_P12799
Cont_P13605
Cont_P13645;P13645
Cont_P13646;P13646
Cont_P13647;P13647
Cont_P15241
Cont_P15497
Cont_P17690
Cont_P18902
Cont_P19012;P19012
Cont_P19013;P19013
Cont_P20930;P20930
Cont_P25690
Cont_P25691
Cont_P28800
Cont_P33433
Cont_P35445
Cont_P35527;P35527
Cont_P35908;P35908
Cont_P41361
Cont_P56652
Cont_P60712;P60709
Cont_P63103;P63104
Cont_P68103;P68104;Q05639;Q5VTE0
Cont_P68138;P68032;P68133
Cont_P78385;P78385
Cont_P78386;P78386
Cont_P81187
Cont_P81948;P68366
Cont_Q04695;Q04695
Cont_Q0VBK2
Cont_Q14525;Q14525
Cont_Q1RMN8
Cont_Q24K22
Cont_Q28107
Cont_Q2HJF0
Cont_Q2KIG3
Cont_Q2KJ63
Cont_Q2KJD0;P07437
Cont_Q2UVX4
Cont_Q32PJ2
Cont_Q3SX14
Cont_Q3SYV4
Cont_Q3SZV7
Cont_Q3T052
Cont_Q3ZBS7
Cont_Q5D862;Q5D862
Cont_Q6E0U4;Q6E0U4
Cont_Q7Z3Y9;Q7Z3Y9
Cont_Q86YZ3;Q86YZ3
Cont_Q8IUC1;Q8IUC1
Cont_Q92764;Q92764
Cont_Q95121
Cont_Q9BQ66;Cont_Q9BYQ5;Cont_Q9BYR0;Cont_Q9BYR2;Q9BQ66;Q9BYQ5;Q9BYR0;Q9BYR2
